# Human Tear Film Protein Sampling Using Soft Contact Lenses

**DOI:** 10.1101/2023.02.09.23285551

**Authors:** Robert K. Roden, Nathan Zuniga, Joshua C. Wright, David H. Parkinson, Leena M. Patil, Fangfang Jiang, Rebecca S. Burlett, Joshua J. Rogers, Jarett T. Pittman, Connor O. Roper, Kenneth L. Virgin, P. Christine Ackroyd, John C. Price, Kenneth A. Christensen

## Abstract

Human tear protein biomarkers are useful for detecting both ocular and systemic diseases. Unfortunately, existing tear film sampling methods (Schirmer strips [SS] and microcapillary tubes [MCT]) have significant drawbacks. Here we present an alternative tear protein sampling method using soft contact lenses (SCLs). First, we optimized SCL protein sampling *in vitro*, then performed *in vivo* studies in 6 human subjects. Using Etafilcon A SCLs and 4M guanidine-HCl for protein removal, we sampled an average of 60±31 μg of protein per eye. We also performed objective and subjective assessments of all sampling methods. Proteomic analysis by mass spectrometry (MS) revealed the majority of proteins were sampled by all methods. However, smaller subsets of unique and shared proteins were identified, particularly for SS and MCT. Additionally, SCLs had reduced levels of reflex tear protein zymogen granule protein 16 homolog B (ZG16B) versus SS and MCT. These experiments demonstrate SCLs as an accessible tear sampling method which may minimize reflex tearing and potentially aid biomarker discovery.
