## Supplementary material for "Human Tear Film Protein Sampling Using Soft Contact Lenses": Table S1

### Sheet: Sheet1
Human Tear Film Protein Sampling Using Soft Contact Lenses
Robert K. Roden, Nathan Zuniga, Joshua C. Wright, David H. Parkinson, Leena M. Patil, Fangfang Jiang, Rebecca S. Burlett, Joshua J. Rogers, Jarett T. Pittman, Connor O. Roper, Kenneth L. Virgin, P. Christine Ackroyd, John C. Price, Kenneth A. Christensen
Table S1. Proteins identified by MS for SS, MCT, and SCL tear sampling methods
	Proteins are listed using their Uniprot accession number
	Total Identified Proteins					Unique Proteins				Shared Proteins
	All Methods	SS	MCT	SCL		SS	MCT	SCL		SS, MCT, & SCL	SS & MCT	SS & SCL	MCT & SCL
Total	485	482	448	387		36	2	1		386	60	0	0
Uniprot	P02788	P02788	P02788	P02788		P01860	A0A0B4J2H0	Q96G74		P09211	P01042
	P02768	P02768	P02768	P02768		Q01082	P01742			P08758	P13639
	P31025	P31025	P31025	P31025		P50502				P09651	Q99933
	P98160	P98160	P98160	P98160		P08238				O60814	P40939
	P01833	P01833	P01833	P01833		P28066				P30101	A0A075B6P5
	P01024	P01024	P01024	P01024		Q15056				P02675	Q8TD06
	P01876	P01876	P01876	P01876		P11216				P01594	O75882
	P61626	P61626	P61626	P61626		O00764				Q6NT89	P17987
	P25311	P25311	P25311	P25311		A0A075B6S2				P57053	P06744
	P0DOX7	P0DOX7	P0DOX7	P0DOX7		P17655				P48634	P27348
	P04264	P04264	P04264	P04264		Q99832				P05155	P14625
	Q5VSP4	Q5VSP4	Q5VSP4	P02787		Q7Z4S6				P0CG47	O95969
	P02787	P02787	P02787	P14618		O00534				A0A0C4DH69	O60437
	P14618	P14618	P14618	P06733		P36955				Q99877	Q9HAP2
	P0DOX2	P0DOX2	P0DOX2	P19013		Q8NFI4				A0A0A0MRZ8	Q04695
	P06733	P06733	P06733	P01036		A2NJV5				P13489	Q7Z572
	P19013	P19013	P19013	P21980		O95834				P0DOX5	P52566
	P01036	P01036	P01036	Q9UGM3		Q07020				Q8WVQ1	P15104
	P21980	P21980	P21980	P01037		A0A286YF58				P19823	O14990
	Q9UGM3	Q9UGM3	Q9UGM3	P06396		Q86YR7				P06899	Q9BXJ3
	P01037	P01037	P01037	P13647		Q9H008				P01859	Q8WXS5
	P06396	P06396	P06396	P10909		Q9H6S3				P21980	P00326
	P13647	P13647	P13647	P13645		Q9NY33				Q96C19	Q9BS40
	P10909	P10909	P10909	P98088		Q8TCD5				Q9BQE3	O00151
	P13645	P13645	P13645	Q13421		P35606				P14618	P01615
	P98088	P98088	P98088	P01009		P48643				P34096	A0A0C4DH34
	Q13421	Q13421	Q13421	P60709		O94808				P68104	Q9Y490
	P01009	P01009	P01009	P04083		P25398				P06753	Q6ZN18
	P60709	P60709	P60709	P02647		O15144				O14950	P09525
	P04083	P04083	P04083	P02538		P52788				Q14515	P25786
	P02647	P02647	P02647	P35527		Q9UQ80				P09429	P07437
	P02538	P02538	P02538	P08727		Q06210				Q86UT5	Q00610
	P35527	P35527	P35527	P00738		P01040				P04264	P19827
	P08727	P08727	P08727	P07355		Q8IZP2				P13647	Q86UL8
	P00738	P00738	P00738	P00352		Q9UKY7				P02774	P01718
	P07355	P07355	P07355	Q16378		P06576				P00450	O15143
	P00352	P00352	P00352	P35908						Q00796	P17812
	Q16378	Q16378	Q16378	P0DOX5						Q96S96	P02654
	P35908	P35908	P35908	P01871						P80748	P31943
	P0DOX5	P0DOX5	P0DOX5	P00450						P01008	P07327
	P01871	P01871	P01871	Q9GZZ8						P19961	Q96T58
	P00450	P00450	P00450	P0DMV8						P02647	P00747
	Q9GZZ8	Q9GZZ8	Q9GZZ8	P0DMV9						Q01469	P55064
	P0DMV8	P0DMV8	P0DMV8	P13646						P57721	Q14118
	P0DMV9	P0DMV9	P0DMV9	P06702						P06310	P35579
	P13646	P13646	P13646	P30740						P40121	A0M8Q6
	P09228	P09228	P09228	P60174						P13797	A0A087WSZ0
	P06702	P06702	P06702	P08729						Q96KP4	Q9Y6U3
	P30740	P30740	P30740	P12273						P63267	Q14624
	P60174	P60174	P60174	P04259						P04259	P40306
	P08729	P08729	P08729	P68104						Q9BTM1	A0A0C4DH29
	P12273	P12273	P12273	P80303						P0DMV8	Q96JH8
	P04259	P04259	P04259	P04406						P01703	P27797
	P01861	P01861	P01861	P00558						Q06323	P01861
	P01859	P01859	P01859	B9A064						P32119	Q8WUM4
	P68104	P68104	P68104	O75556						P30041	Q99538
	P80303	P80303	P80303	P04792						P11142	P19652
	P04406	P04406	P04406	P01023						P12273	P55795
	P00558	P00558	P00558	P02533						Q13228	Q96FW1
	B9A064	B9A064	B9A064	P09211						P63104	P50395
	O75556	O75556	O75556	P30044						P04746
	P04792	P04792	P04792	P30086						P22626
	P01023	P01023	P01023	P04075						P01782
	P02533	P02533	P02533	P05787						A0A0B4J1V0
	P09211	P09211	P09211	P02675						P03950
	P30044	P30044	P30044	P02790						P15311
	P30086	P30086	P30086	P02679						Q15365
	P04075	P04075	P04075	Q08380						P0DP07
	P05787	P05787	P05787	P11142						Q96DA0
	P02675	P02675	P02675	P02774						P40926
	P02790	P02790	P02790	O95968						P01876
	P02679	P02679	P02679	P07900						P47895
	Q08380	Q08380	Q08380	P07858						P14550
	P11142	P11142	P11142	Q06830						P98088
	P02774	P02774	P02774	Q8N474						P0C0S8
	O95968	O95968	O95968	P07602						P01034
	P07900	P07900	P07900	P05109						A0A0A0MS15
	P07858	P07858	P07858	Q13228						P04179
	Q06830	Q06830	Q06830	Q7Z406						P01593
	Q8N474	Q8N474	Q8N474	P31946						P01023
	P07602	P07602	P07602	P15311						P02671
	P05109	P05109	P05109	P80188						Q7L7L0
	Q13228	Q13228	Q13228	P01034						A0A0C4DH32
	Q7Z406	Q7Z406	Q7Z406	P63104						A0A0C4DH25
	P31946	P31946	P31946	Q9BQE3						A0A075B6S6
	P15311	P15311	P15311	Q71U36						P16104
	P80188	P80188	P80188	P68363						Q7Z614
	P01034	P01034	P01034	P16403						P00441
	P63104	P63104	P63104	Q14515						O43707
	Q9BQE3	Q9BQE3	Q9BQE3	P00966						Q8NBJ4
	Q71U36	Q71U36	Q71U36	Q99935						P46940
	P68363	P68363	P68363	P37802						P01714
	P16403	P16403	P16403	Q96DA0						Q15782
	Q14515	Q14515	Q14515	P30041						P37837
	P00966	P00966	P00966	P11021						Q09666
	Q99935	Q99935	Q99935	P23528						P62258
	P08238	P08238	P37802	P22079						P01871
	P37802	P37802	Q96DA0	P01011						P25789
	Q96DA0	Q96DA0	P30041	P06727						P07339
	P30041	P30041	P11021	P62937						Q32P51
	P11021	P11021	P23528	P02763						P35908
	P23528	P23528	P22079	O43852						Q9NSB4
	P22079	P22079	P01011	Q6MZM9						P05787
	P01011	P01011	P06727	P02652						P22314
	P06727	P06727	P62937	Q96KP4						P01780
	P62937	P62937	P02763	P30838						Q93077
	P02763	P02763	O43852	P02671						P00966
	O43852	O43852	Q6MZM9	P14555						A0A075B6R9
	Q6MZM9	Q6MZM9	P02652	P32119						P02766
	P02652	P02652	P68032	P07737						Q7Z406
	P68032	P68032	P62736	P20061						P08603
	P62736	P62736	P63267	Q01518						P00558
	P63267	P63267	P68133	P01780						P62937
	P68133	P68133	Q96KP4	P01591						P01011
	Q96KP4	Q96KP4	P30838	P03973						P62736
	P30838	P30838	P02671	P01619						Q9UGM3
	P02671	P02671	P14555	P30085						P00751
	P14555	P14555	P32119	P61769						P04083
	P32119	P32119	P07737	P60660						O00391
	P07737	P07737	P20061	Q99880						P0C0L4
	P20061	P20061	Q01518	Q99879						O00299
	Q01518	Q01518	P01780	Q93079						P31025
	P01780	P01780	P01591	Q5QNW6						P02511
	P01591	P01591	P03973	Q99877						A0A075B6K4
	P03973	P03973	P01619	O60814						Q99878
	P35579	P35579	P0DP24	P62807						P62807
	P01619	P01619	P0DP23	P58876						Q01518
	P0DP24	P0DP24	P0DP25	P57053						P03973
	P0DP23	P0DP23	P30085	P63241						Q9HC38
	P0DP25	P0DP25	P61769	P18669						P17931
	P30085	P30085	P60660	Q9BRK5						Q13217
	P61769	P61769	Q99880	P31949						Q9NRI5
	P60660	P60660	Q99879	O75874						P19021
	Q99880	Q99880	Q93079	P68871						P07737
	Q99879	Q99879	Q5QNW6	P33778						Q06830
	Q93079	Q93079	Q99877	P06899						A0A0B4J1U7
	Q5QNW6	Q5QNW6	O60814	P23527						A0A0C4DH73
	Q99877	Q99877	P62807	Q16778						Q8N257
	O60814	O60814	P58876	Q8N257						Q8IUE6
	P62807	P62807	P57053	P07384						P23527
	P58876	P58876	P63241	Q02818						P0C0L5
	P57053	P57053	P18669	Q99497						P21964
	P63241	P63241	Q9BRK5	Q8NBJ4						A0A075B6H8
	P18669	P18669	P31949	Q13217						P09467
	Q9BRK5	Q9BRK5	O75874	P04080						Q14764
	P31949	P31949	P68871	P07237						P06727
	O75874	O75874	P33778	P28799						Q71U36
	P68871	P68871	P06899	P17931						P17858
	P33778	P33778	P23527	P62805						P02750
	P06899	P06899	Q16778	P36952						Q9Y6X0
	P23527	P23527	Q8N257	P05090						P29401
	Q16778	Q16778	P07384	P04004						Q6SPF0
	Q8N257	Q8N257	Q02818	P02766						P30085
	P07384	P07384	Q99497	Q14764						Q08380
	Q02818	Q02818	Q8NBJ4	P01782						P02652
	Q99497	Q99497	Q13217	P08571						A0A0B4J2D9
	Q8NBJ4	Q8NBJ4	P04080	P04217						P02765
	P52209	P52209	P07237	P00338						P28799
	Q13217	Q13217	P28799	P12830						P62979
	P04080	P04080	P17931	P50995						P01024
	P07237	P07237	P62805	Q04828						P01033
	P28799	P28799	P36952	P29401						P05090
	P17931	P17931	P62258	O00299						Q5QNW6
	P62805	P62805	P05090	A0A0C4DH38						Q99574
	P36952	P36952	P01008	P0CG47						P61626
	P62258	P62258	P04004	P0CG48						O43852
	P05090	P05090	P02766	P62987						Q6ZMY3
	P01008	P01008	Q14764	P62979						P40925
	P04004	P04004	P80748	P02750						P0DP08
	P50395	P50395	P01782	P03950						P30740
	P02766	P02766	P08571	P47895						Q9UBG3
	Q14764	Q14764	P04217	A0A075B6K4						Q08431
	P01782	P01782	P00338	P01717						Q5VSP4
	P08571	P08571	P02765	P16401						P13645
	P04217	P04217	P12830	P01700						P60660
	P00338	P00338	P50995	P00390						P98160
	P02765	P02765	Q04828	P55072						P01701
	P12830	P12830	P29401	P05155						P0DMV9
	P50995	P50995	O00299	P01825						P30838
	P22392	P22392	P08603	P0DP08						Q9UL51
	Q04828	Q04828	A0A0C4DH38	P0DP07						P31946
	P18510	P18510	P0CG47	A0A0C4DH41						P61769
	P29401	P29401	P0CG48	P0DP06						Q9UBC9
	O00299	O00299	P62987	P01824						Q9BRK5
	P30101	P30101	P62979	A0A0A0MS15						P08670
	P08603	P08603	P07108	Q9HC38						P0DP09
	A0A0C4DH38	A0A0C4DH38	P02750	A0A0B4J2D9						A0A0C4DH38
	P0CG47	P0CG47	P01615	P0DP09						Q8NCB2
	P0CG48	P0CG48	A0A075B6P5	P16152						P49788
	P62987	P62987	P03950	P26447						P0DOX3
	P62979	P62979	Q96S96	P06753						P46459
	P07108	P07108	P47895	P01033						P15814
	P02750	P02750	A0A075B6K4	P22626						P68133
	P01615	P01615	P01717	P02545						P60900
	A0A075B6P5	A0A075B6P5	P09467	P81605						P04217
	Q9Y490	Q9Y490	P16401	P01624						Q13162
	P03950	P03950	P00751	P34096						Q9Y5Z4
	Q96S96	Q96S96	P01700	P06312						Q14697
	P47895	P47895	P00390	P09651						P01717
	A0A075B6K4	A0A075B6K4	P14625	Q32P51						P0DOX7
	P01717	P01717	P55072	Q92743						P04004
	P09467	P09467	Q13162	P52565						Q99880
	P16401	P16401	P55058	P07339						P0DP06
	P00751	P00751	P05155	O75083						P81605
	P01700	P01700	P01825	P14550						P02538
	P00390	P00390	P0DP08	P09429						B9A064
	P14625	P14625	P0DP07	Q99954						Q9UBZ9
	P55072	P55072	A0A0C4DH41	P01611						P01611
	Q13162	Q13162	P0DP06	A0A0C4DH73						P13646
	P55058	P55058	P01824	P08582						P0DOY2
	P05155	P05155	A0A0A0MS15	Q7Z5P9						O00462
	P46940	P46940	Q9HC38	P02511						A0A0C4DH72
	P01825	P01825	A0A0B4J2D9	P21964						P30044
	P0DP08	P0DP08	P0DP09	P02814						P31151
	P0DP07	P0DP07	O43707	O14950						P01619
	A0A0C4DH41	A0A0C4DH41	P16152	P24844						P18510
	P0DP06	P0DP06	P26447	P19105						P06312
	P01824	P01824	P06753	Q09666						P08729
	P52566	P52566	P01033	P21926						A0A075B6J9
	A0A0A0MS15	A0A0A0MS15	P40925	P01859						P04211
	Q9HC38	Q9HC38	P22626	P68032						Q6S8J3
	A0A0B4J2D9	A0A0B4J2D9	P19021	P62736						P68871
	P0DP09	P0DP09	P02545	P63267						P16070
	O43707	O43707	P81605	P68133						A0A075B6Q5
	Q99538	Q99538	P01624	P02765						A6NKD9
	P16152	P16152	P34096	P08603						O75874
	P26447	P26447	P06312	P01593						Q04828
	P06753	P06753	A0A0C4DH69	P01594						P01037
	P01033	P01033	P09651	P00751						P0DTE7
	P40925	P40925	Q32P51	P22314						P04075
	P22626	P22626	Q92743	P01714						A0A0C4DH24
	P19021	P19021	A0A075B6R9	P62277						P08779
	P02545	P02545	A0A0C4DH68	P13693						P02790
	P81605	P81605	P52565	P09228						P60174
	P22314	P22314	P01714	P40121						P0DP25
	P01624	P01624	P07339	P01008						P31947
	P34096	P34096	O75083	P22392						P19105
	P06312	P06312	P14550	P18510						P02545
	O00151	O00151	P17858	P30101						A0A0C4DH42
	A0A0C4DH69	A0A0C4DH69	P09429	P07108						P0DTE8
	P09651	P09651	P25815	P09467						P02533
	Q32P51	Q32P51	Q99954	Q13162						P01825
	Q99878	Q99878	P40926	P46940						Q96KK5
	Q96KK5	Q96KK5	P01611	O43707						P25705
	Q16777	Q16777	A0A0C4DH73	P40925						P01700
	Q9BTM1	Q9BTM1	P62277	P19021						Q99954
	P04908	P04908	P08582	Q99878						P37802
	Q6FI13	Q6FI13	Q7Z5P9	Q96KK5						P68363
	Q7L7L0	Q7L7L0	P02511	Q16777						P23528
	Q93077	Q93077	P49788	Q9BTM1						P24844
	P0C0S8	P0C0S8	A0A087WSZ0	P04908						P01036
	P20671	P20671	P21964	Q6FI13						P00738
	Q8IUE6	Q8IUE6	P25789	Q7L7L0						Q13315
	P16104	P16104	P02814	Q93077						O75083
	Q96QV6	Q96QV6	P19823	P0C0S8						P06733
	Q92743	Q92743	O14950	P20671						P20671
	A0A075B6R9	A0A075B6R9	P24844	Q8IUE6						P62277
	A0A0C4DH68	A0A0C4DH68	P19105	P16104						P01591
	P52565	P52565	Q09666	Q96QV6						P11021
	P07339	P07339	P21926	P25815						P62987
	Q15181	Q15181	P07195	P40926						P01833
	P01042	P01042	Q8TD06	P49788						P00338
	O75083	O75083	P52209	P19823						Q15366
	P14550	P14550	P22392	Q5VSP4						Q15181
	P17987	P17987	P18510	P0DOX2						P33778
	P17858	P17858	P06310	P0DP24						P07384
	P09429	P09429	A0A075B6S6	P0DP23						P08582
	P40939	P40939	P30101	P0DP25						P80303
	P25815	P25815	Q99538	P52209						Q9HBH5
	Q99954	Q99954	P22314	P13489						P25311
	P13797	P13797	O00151	P62258						P06396
	P40926	P40926	Q15181	P80748						P16401
	P01611	P01611	P01042	P06310						Q6FI13
	A0A0C4DH73	A0A0C4DH73	P13693	A0A075B6S6						P0DSN7
	P62277	P62277	P27797	P19971						Q13421
	P13693	P13693	P35579	Q96S96						P50995
	P27797	P27797	P50395	P55058						P04908
	P08582	P08582	P52566	P31151						Q9NZJ7
	Q7Z5P9	Q7Z5P9	P40939	A0A0C4DH32						O43548
	P02511	P02511	Q99933	P25705						P02787
	P49788	P49788	P07437	P52907						Q8TD19
	A0A087WSZ0	A0A087WSZ0	Q04695	A0A0C4DH69						P06702
	P21964	P21964	P40121	A0A075B6R9						P10909
	P25789	P25789	P13489	A0A0C4DH68						P62805
	P02814	P02814	P27348	P49189						P07355
	P19823	P19823	P19971	Q15181						P07602
	O14950	O14950	P01593	Q8WVQ1						P68032
	P24844	P24844	P01594	P17858						P23284
	P19105	P19105	Q9Y490	P08670						Q7Z5P9
	Q09666	Q09666	P46940	P16070						P25815
	Q99933	Q99933	P31151	P0C0L4						P52907
	P21926	P21926	A0A0C4DH32	P0C0L5						P01721
	P07195	P07195	P25705	P13797						P13693
	Q8TD06	Q8TD06	Q14118	Q14697						P22079
	P40121	P40121	P52907	O00462						P36952
	P13489	P13489	Q99878	P08758						P04080
	P80748	P80748	Q96KK5	P25789						P04433
	P06310	P06310	Q16777	P43490						P30086
	A0A075B6S6	A0A075B6S6	Q9BTM1	Q8TD19						P55058
	P01593	P01593	P04908	P07195						Q16378
	P01594	P01594	Q6FI13	Q9Y5Z4						A0A075B6I9
	P48643	P48643	Q7L7L0	Q9NSB4						P07858
	Q8TCD5	Q8TCD5	Q93077	Q6NT89						P52209
	P01714	P01714	P0C0S8	P48634						P52565
	P06576	P06576	P20671	Q9UL51						P0CG48
	P0C0L4	P0C0L4	Q8IUE6	Q86UT5						P08727
	P0C0L5	P0C0L5	P16104	Q8NCB2						P02768
	Q9UQ80	Q9UQ80	Q96QV6	Q6SPF0						Q6MZM9
	Q15056	Q15056	P49189	Q9NRI5						P28325
	Q06210	Q06210	Q8WVQ1	P25774						Q93079
	O94808	O94808	P17987	A8MYP8						P26447
	P01860	P01860	P08670	O00716						P07237
	P07437	P07437	P16070	Q6ZMY3						Q99935
	Q04695	Q04695	P0C0L4	P0DOY3						P55072
	P27348	P27348	P0C0L5	P0DOY2						A0A0C4DH68
	P19971	P19971	P13797	P68371						Q92743
	P31151	P31151	P19652	P08779						A0A0B4J1Y9
	A0A0C4DH32	A0A0C4DH32	Q14697	A0A0B4J1V0						P0DP23
	P25705	P25705	O00462	Q01469						P01009
	Q14118	Q14118	P19827	A0A0C4DH25						P80188
	P52907	P52907	P08758	Q6S8J3						P02679
	P49189	P49189	Q9BS40	P31947						P31949
	Q8WVQ1	Q8WVQ1	P09525	Q9UBG3						P02814
	P08670	P08670	P40306	A0A0B4J1Y9						P02788
	P16070	P16070	P17812	P28325						Q02818
	P19652	P19652	P43490	Q9UBC9						P09228
	Q14697	Q14697	Q00610	A0A0A0MRZ8						P12830
	O00462	O00462	P01718	P04433						P07195
	P19827	P19827	Q8TD19	P01743						P19013
	P08758	P08758	P55795	A0A0C4DH72						O00716
	Q9BS40	Q9BS40	P31943	Q06323						Q9BUP0
	Q9H008	Q9H008	Q9Y5Z4	A0A075B6S9						P0DOY3
	O95834	O95834	Q96FW1	P0DSN7						P00390
	P09525	P09525	O75882	A0A0C4DH42						P49189
	P40306	P40306	P00326	Q08431						Q16777
	Q01082	Q01082	P07327	P00441						P60709
	P17812	P17812	Q9NSB4	Q15293						P21926
	P43490	P43490	P06744	A0A075B6I0						A8MYP8
	P17655	P17655	Q6NT89	P04179						P02763
	Q00610	Q00610	P48634	P15814						Q99497
	P01718	P01718	Q9UL51	P19961						P16152
	Q07020	Q07020	Q9HAP2	P0DTE7						P20061
	Q7Z4S6	Q7Z4S6	Q96JH8	P04746						P23526
	O00534	O00534	Q86UT5	P04745						P0DP24
	Q8TD19	Q8TD19	Q8NCB2	P0DTE8						P00352
	O15144	O15144	Q6SPF0	Q00796						Q96QV6
	Q8IZP2	Q8IZP2	Q9NRI5	O60664						P04406
	P50502	P50502	P25774	P0DOX3						P16403
	Q8NFI4	Q8NFI4	O60437	A0A075B6I9						A0A075B6I4
	P55795	P55795	A8MYP8	P04211						P19971
	P31943	P31943	Q9BXJ3	A0A075B6H8						Q13608
	P35606	P35606	O00716	A0A075B6J9						P04745
	Q99832	Q99832	Q6ZMY3	A0A0B4J1U7						Q99879
	P28066	P28066	P0DOY3	P37837						P18669
	P11216	P11216	P0DOY2	A0A0A0MT36						P01624
	Q9Y5Z4	Q9Y5Z4	P68371	A0A0C4DH24						P07108
	Q9H6S3	Q9H6S3	A0M8Q6	P01701						A0A075B6S9
	P52788	P52788	P08779	A0A075B6I4						P08571
	Q96FW1	Q96FW1	A0A0B4J1V0	P01721						A0A0C4DH41
	O75882	O75882	Q01469	Q9BUP0						Q9NRU3
	P00326	P00326	A0A0C4DH25	Q96C19						A0A075B6I0
	P07327	P07327	Q6S8J3	A0A075B6Q5						P04792
	Q9NSB4	Q9NSB4	P00747	Q99574						P43490
	P06744	P06744	P31947	O00391						P0DOX2
	Q6NT89	Q6NT89	Q9UBG3	P01703						Q16778
	P25398	P25398	A0A0B4J1Y9	P23526						P25774
	P48634	P48634	P28325	O43548						O95968
	Q9UL51	Q9UL51	Q9UBC9	Q9UBZ9						P58876
	Q9HAP2	Q9HAP2	A0A0A0MRZ8	Q15782						P68371
	Q9NY33	Q9NY33	P04433	P23284						Q9GZZ8
	Q96JH8	Q96JH8	P01743	Q15365						P01824
	P36955	P36955	A0A0C4DH72	Q15366						P14555
	Q86UT5	Q86UT5	Q06323	P57721						Q8N474
	Q8NCB2	Q8NCB2	O15143	P57723						P07900
	Q6SPF0	Q6SPF0	A0A075B6S9	Q7Z614						O75556
	Q86YR7	Q86YR7	P0DSN7	A6NKD9						Q6ZS81
	Q9NRI5	Q9NRI5	A0A0C4DH42	Q13315						Q9UBQ7
	P25774	P25774	A0A0C4DH34	P46459						P35527
	O60437	O60437	Q08431	Q9UBQ7						P63241
	A8MYP8	A8MYP8	P00441	Q9NZJ7						O60664
	A0A286YF58	A0A286YF58	A0A0C4DH29	Q9Y6X0						P05109
	Q9BXJ3	Q9BXJ3	Q15293	P60900						Q15293
	O00716	O00716	P55064	Q6ZS81						P01743
	Q6ZMY3	Q6ZMY3	A0A075B6I0	Q13608						P57723
	P0DOY3	P0DOY3	P04179	Q9HBH5						A0A0A0MT36
	P0DOY2	P0DOY2	P15814	Q9NRU3						P22392
	P68371	P68371	P19961	Q96G74
	A0M8Q6	A0M8Q6	P0DTE7
	P08779	P08779	P04746
	A0A0B4J1V0	A0A0B4J1V0	P04745
	Q01469	Q01469	P0DTE8
	A0A0C4DH25	A0A0C4DH25	Q00796
	Q6S8J3	Q6S8J3	O60664
	P00747	P00747	P01742
	P31947	P31947	A0A0B4J2H0
	Q9UBG3	Q9UBG3	P0DOX3
	A0A0B4J1Y9	A0A0B4J1Y9	A0A075B6I9
	P28325	P28325	P04211
	Q9UBC9	Q9UBC9	A0A075B6H8
	A0A0A0MRZ8	A0A0A0MRZ8	A0A075B6J9
	P04433	P04433	A0A0B4J1U7
	P01743	P01743	P37837
	A2NJV5	A2NJV5	A0A0A0MT36
	A0A075B6S2	A0A075B6S2	A0A0C4DH24
	A0A0C4DH72	A0A0C4DH72	P13639
	Q06323	Q06323	P01701
	O15143	O15143	A0A075B6I4
	A0A075B6S9	A0A075B6S9	P01721
	P0DSN7	P0DSN7	Q9BUP0
	A0A0C4DH42	A0A0C4DH42	Q96C19
	A0A0C4DH34	A0A0C4DH34	A0A075B6Q5
	Q08431	Q08431	Q99574
	O00764	O00764	O00391
	P00441	P00441	P01703
	A0A0C4DH29	A0A0C4DH29	P23526
	Q15293	Q15293	P25786
	P55064	P55064	O43548
	A0A075B6I0	A0A075B6I0	Q9Y6U3
	P01040	P01040	Q9UBZ9
	P04179	P04179	Q8WXS5
	P15814	P15814	O14990
	P19961	P19961	Q15782
	P0DTE7	P0DTE7	P23284
	P04746	P04746	Q7Z572
	P04745	P04745	Q15365
	P0DTE8	P0DTE8	Q15366
	Q00796	Q00796	P57721
	O60664	O60664	P57723
	P0DOX3	P0DOX3	Q7Z614
	A0A075B6I9	A0A075B6I9	A6NKD9
	P04211	P04211	Q13315
	A0A075B6H8	A0A075B6H8	Q14624
	A0A075B6J9	A0A075B6J9	P46459
	A0A0B4J1U7	A0A0B4J1U7	Q9UBQ7
	P37837	P37837	P15104
	A0A0A0MT36	A0A0A0MT36	Q9NZJ7
	A0A0C4DH24	A0A0C4DH24	Q86UL8
	P13639	P13639	Q9Y6X0
	P01701	P01701	Q8WUM4
	A0A075B6I4	A0A075B6I4	P60900
	P01721	P01721	Q6ZS81
	Q9BUP0	Q9BUP0	Q96T58
	Q96C19	Q96C19	Q13608
	A0A075B6Q5	A0A075B6Q5	Q9HBH5
	Q9UKY7	Q9UKY7	O95969
	Q99574	Q99574	Q9NRU3
	O00391	O00391	Q6ZN18
	P01703	P01703	P02654
	P23526	P23526
	P25786	P25786
	O43548	O43548
	Q9Y6U3	Q9Y6U3
	Q9UBZ9	Q9UBZ9
	Q8WXS5	Q8WXS5
	O14990	O14990
	Q15782	Q15782
	P23284	P23284
	Q7Z572	Q7Z572
	Q15365	Q15365
	Q15366	Q15366
	P57721	P57721
	P57723	P57723
	Q7Z614	Q7Z614
	A6NKD9	A6NKD9
	Q13315	Q13315
	Q14624	Q14624
	P46459	P46459
	Q9UBQ7	Q9UBQ7
	P15104	P15104
	Q9NZJ7	Q9NZJ7
	Q86UL8	Q86UL8
	Q9Y6X0	Q9Y6X0
	Q8WUM4	Q8WUM4
	P60900	P60900
	Q6ZS81	Q6ZS81
	Q96T58	Q96T58
	Q13608	Q13608
	Q9HBH5	Q9HBH5
	O95969	O95969
	Q9NRU3	Q9NRU3
	Q6ZN18	Q6ZN18
	P02654	P02654
	P01742
	A0A0B4J2H0
	Q96G74
